# Primary Central Nervous System Lymphoma Tumor Biopsies Show Heterogeneity in Gene Expression Profiles and Genetic Subtypes

**DOI:** 10.1101/2024.11.11.24316310

**Authors:** Yuan Xiao Zhu, Jasper CH Wong, Talal Hilal, Alanna Maguire, Jon Ocal, Katie Zellner, Xianfeng Chen, Brian K Link, Thomas M Habermann, Matthew J Maurer, James R Cerhan, Patrick B Johnston, Andrew L Feldman, David W. Scott, Allison Rosenthal, Lisa Rimsza

## Abstract

**Background:** Primary central nervous system lymphoma (PCNSL) is clinically challenging due to its location and small biopsy size, leading to a lack of comprehensive molecular and biologic description. We previously demonstrated that 91% of PCNSL belong to the activated B-cell-like (ABC) molecular subtype of diffuse large B-cell lymphoma (DLBCL).

**Methods:** Here we investigated the expression of 739 cancer related genes in HIV(-) patients in 25 ABC-PCNSL and 43 ABC-systemic DLBCL, all tumors were EBV(-).

**Results:** We found 135 genes which were identified as differentially expressed between these ABC-PCNSL and ABC-systemic DLBCL (p<0.05). The ABC-PCNSL showed higher gene expression in several cancer-related gene sets including genes related to Hedgehog, DNA damage repair, Wnt and MAPK signaling. Whole exome sequencing showed distinct genetic features of PCNSL compared to DLBCL, CXCR4 mutations in particular, that have been associated with ibrutinib resistance. In a focused analysis, PCNSL and DLBCL cases that fall into the “MCD” genetic subtype showed substantial overlap. These data provide detailed information about unique characteristics of PCNSL in HIV(-) patients as compared to comparable DLBCL subtypes.
