## Supplemental data 1 for "Primary Central Nervous System Lymphoma Tumor Biopsies Show Heterogeneity in Gene Expression Profiles and Genetic Subtypes"

### Sheet: Sheet1
sample_id ploidy purity
1 SPECS_5414 2.042730 0.23
2 SPECS_5423 3.725750 0.25
3 SPECS_5439 3.100974 0.28
4 SPECS_5417 4.253378 0.29
5 SPECS_5422 1.910821 0.29
6 SPECS_5430 1.649390 0.29
7 SPECS_5436 3.534249 0.30
8 SPECS_5440 3.422180 0.31
9 SPECS_5421 4.137151 0.32
10 SPECS_5424 2.160660 0.32
11 SPECS_5438 3.736744 0.32
12 SPECS_5429 1.976745 0.37
13 SPECS_5445 3.626197 0.38
14 SPECS_5420 2.160186 0.44
15 SPECS_5428 2.039614 0.46
16 SPECS_5432 3.367973 0.47
17 SPECS_5449 2.103762 0.55
18 SPECS_5447 2.200891 0.56
19 SPECS_5442 2.061834 0.59
20 SPECS_5416 2.051327 0.61
21 SPECS_5446 2.105446 0.61
22 SPECS_5450 2.131248 0.63
23 SPECS_5448 2.001257 0.70
24 SPECS_5444 2.090897 0.73
25 SPECS_5418 2.033131 0.74
26 SPECS_5441 2.025108 0.75
27 SPECS_5079 2.269665 0.76
28 SPECS_5443 2.089878 0.77
29 SPECS_5415 2.049993 0.89
