## supplemental data 2 for "Primary Central Nervous System Lymphoma Tumor Biopsies Show Heterogeneity in Gene Expression Profiles and Genetic Subtypes"

### Sheet: DE results - New.AnnotationP
	Log2 fold change	P-value	BY.p.value	Gene.sets
KMT2D-mRNA	1.97	1.26e-36	4.94e-33	Driver Gene
MCL1-mRNA	1.15	1.22e-19	2.41e-16	BCL2 family
SPP1-mRNA	4.35	3.54e-14	4.64e-11	PI3K
NRAS-mRNA	0.757	3.03e-13	2.98e-10	Driver Gene, MAPK, PI3K, Ras
NTRK2-mRNA	3.6	4.41e-13	3.47e-10	MAPK
LAMA5-mRNA	-1.79	5.35e-13	3.5e-10	PI3K
SETD2-mRNA	-0.663	7.69e-12	4.32e-09	Driver Gene
FLNA-mRNA	-1.28	5.93e-11	2.68e-08	MAPK
PPP3R1-mRNA	0.465	6.13e-11	2.68e-08	Cell Cycle - Apoptosis, MAPK, Wnt
MAPK10-mRNA	2.74	2.02e-10	7.93e-08	MAPK, Ras, Wnt
VEGFC-mRNA	-1.91	4.62e-10	1.65e-07	PI3K, Ras
PDGFRA-mRNA	-2.74	5.9e-10	1.93e-07	Driver Gene, MAPK, PI3K, Ras
POLR2D-mRNA	-0.575	7.13e-10	2.16e-07	DNA Damage - Repair
APC-mRNA	0.778	1.58e-09	4.18e-07	Driver Gene, Wnt
IKBKG-mRNA	-0.835	1.6e-09	4.18e-07	Cell Cycle - Apoptosis, MAPK, PI3K, Ras
NTHL1-mRNA	0.835	1.93e-09	4.74e-07	DNA Damage - Repair
RELA-mRNA	0.59	2.92e-09	6.76e-07	Cell Cycle - Apoptosis, MAPK, PI3K, Ras, Transcriptional Misregulation
IGFBP3-mRNA	-1.84	4.91e-09	1.07e-06	Transcriptional Misregulation
POLE2-mRNA	1.16	5.57e-09	1.15e-06	DNA Damage - Repair
ZIC2-mRNA	2.48	6.85e-09	1.35e-06	Hedgehog
RBX1-mRNA	0.475	1.49e-08	2.8e-06	Cell Cycle - Apoptosis, TGF-beta, Wnt
NFE2L2-mRNA	-0.64	2.15e-08	3.83e-06	Driver Gene
SKP1-mRNA	0.477	2.81e-08	4.8e-06	Cell Cycle - Apoptosis, TGF-beta, Wnt
MCM5-mRNA	-0.726	5.35e-08	8.77e-06	Cell Cycle - Apoptosis
TSC1-mRNA	0.478	7.18e-08	1.13e-05	Driver Gene, PI3K
MNAT1-mRNA	0.648	8.47e-08	1.28e-05	DNA Damage - Repair
HDAC10-mRNA	-0.633	1.01e-07	1.47e-05	Chromatin Modification
FASLG-mRNA	-1.7	1.05e-07	1.47e-05	Cell Cycle - Apoptosis, MAPK, PI3K, Ras
IL6R-mRNA	1.38	1.39e-07	1.88e-05	JAK-STAT, PI3K
CREB5-mRNA	1.89	1.57e-07	2.06e-05	PI3K
FGFR2-mRNA	2.45	1.67e-07	2.12e-05	Driver Gene, MAPK, PI3K, Ras
SPOP-mRNA	0.536	1.97e-07	2.42e-05	Driver Gene
CDK4-mRNA	-0.788	2.23e-07	2.66e-05	Cell Cycle - Apoptosis, PI3K
SPRY4-mRNA	-1.13	5.04e-07	5.83e-05	JAK-STAT
PRKCA-mRNA	1.44	5.51e-07	6.15e-05	MAPK, PI3K, Ras, Wnt
TFDP1-mRNA	0.783	5.64e-07	6.15e-05	Cell Cycle - Apoptosis, TGF-beta
COL1A2-mRNA	-2.11	6.07e-07	6.45e-05	PI3K
RUNX1-mRNA	0.808	6.75e-07	6.98e-05	Driver Gene, Transcriptional Misregulation
FUBP1-mRNA	-0.387	9.91e-07	9.98e-05	Driver Gene
GNG7-mRNA	1.94	1.03e-06	0.000101	PI3K, Ras
JAK3-mRNA	-0.641	1.13e-06	0.000109	Driver Gene, JAK-STAT, PI3K
HIST1H3H-mRNA	0.815	1.46e-06	0.000136	Transcriptional Misregulation
PUMA-mRNA	1.17	1.7e-06	0.000153
HMGA1-mRNA	0.764	1.72e-06	0.000153	Chromatin Modification
FLNC-mRNA	2.13	1.75e-06	0.000153	MAPK
IL3RA-mRNA	-1.43	1.83e-06	0.000155	Cell Cycle - Apoptosis, JAK-STAT, PI3K
SF3B1-mRNA	0.419	1.85e-06	0.000155	Driver Gene
COL4A4-mRNA	-2.08	2.14e-06	0.000175	PI3K
PGF-mRNA	-1.21	2.88e-06	0.000231	PI3K, Ras
ATRX-mRNA	0.515	2.95e-06	0.000232	Driver Gene
COMP-mRNA	-3.47	3.09e-06	0.000238	PI3K
APH1B-mRNA	0.624	3.41e-06	0.000258	Notch
CYLD-mRNA	-0.631	3.82e-06	0.000283	Driver Gene
BIRC3-mRNA	1.07	4.94e-06	0.000359	Cell Cycle - Apoptosis, Transcriptional Misregulation
ASXL1-mRNA	-0.447	8.92e-06	0.000638	Driver Gene
NOXA-mRNA	-1.23	9.84e-06	0.000691
BCLW-mRNA	0.616	1.08e-05	0.000745
GRIA3-mRNA	2.01	1.29e-05	0.000872	Transcriptional Misregulation
BRCA1-mRNA	0.597	1.35e-05	0.000897	DNA Damage - Repair, Driver Gene, PI3K
FANCE-mRNA	-0.56	1.37e-05	0.000897	DNA Damage - Repair
HIST1H3B-mRNA	0.811	1.43e-05	0.000919	Driver Gene, Transcriptional Misregulation
FGF7-mRNA	-2.16	1.58e-05	0.001	MAPK, PI3K, Ras
CDC25B-mRNA	-0.581	1.68e-05	0.00105	Cell Cycle - Apoptosis, MAPK
DUSP10-mRNA	0.709	1.77e-05	0.00109	MAPK
RAD50-mRNA	0.379	1.85e-05	0.00112	DNA Damage - Repair
NOTCH1-mRNA	-0.588	2.15e-05	0.00128	Driver Gene, Notch
BCL2L1-mRNA	0.702	2.68e-05	0.00155	Cell Cycle - Apoptosis, JAK-STAT, PI3K, Ras, Transcriptional Misregulation
CDH1-mRNA	-1.7	2.71e-05	0.00155	Driver Gene
POLD4-mRNA	-0.538	2.74e-05	0.00155	DNA Damage - Repair
KRAS-mRNA	-0.534	2.75e-05	0.00155	Driver Gene, MAPK, PI3K, Ras
MED12-mRNA	-0.447	3.02e-05	0.00167	Driver Gene
CAMK2B-mRNA	1.66	3.5e-05	0.00189	Wnt
MLH1-mRNA	-0.414	3.52e-05	0.00189	Driver Gene
JAG2-mRNA	-0.922	4.03e-05	0.00214	Notch
LFNG-mRNA	-1.33	4.21e-05	0.00221	Notch
FZD7-mRNA	-1.24	4.3e-05	0.00222	Wnt
MAPK8IP1-mRNA	2.24	4.42e-05	0.00225	MAPK
TGFBR2-mRNA	-0.831	4.49e-05	0.00227	MAPK, TGF-beta, Transcriptional Misregulation
CASP9-mRNA	-0.788	4.66e-05	0.00232	Cell Cycle - Apoptosis, PI3K
BAX-mRNA	0.553	5.18e-05	0.00254	Cell Cycle - Apoptosis
FGF11-mRNA	0.906	5.6e-05	0.00272	MAPK, PI3K, Ras
GTF2H3-mRNA	0.415	5.7e-05	0.00273	DNA Damage - Repair
THBS1-mRNA	-1.48	6.23e-05	0.00295	PI3K, TGF-beta
STAT1-mRNA	-0.938	7.66e-05	0.00359	JAK-STAT
HRAS-mRNA	-0.521	8.12e-05	0.00376	Driver Gene, MAPK, PI3K, Ras
LAMA3-mRNA	-2	8.67e-05	0.00396	PI3K
NF2-mRNA	-0.215	9.31e-05	0.00421	Driver Gene
ARID1A-mRNA	0.316	9.98e-05	0.00443	Chromatin Modification, Driver Gene
WHSC1-mRNA	0.423	0.0001	0.00443	Transcriptional Misregulation
NF1-mRNA	0.377	0.000103	0.00448	Driver Gene, MAPK, Ras
MMP7-mRNA	2.61	0.000117	0.00506	Wnt
CASP7-mRNA	-0.456	0.000123	0.00521	Cell Cycle - Apoptosis
SFRP4-mRNA	-1.91	0.000123	0.00521	Wnt
RHOA-mRNA	0.395	0.000125	0.00522	Ras, TGF-beta, Wnt
DNMT3A-mRNA	-0.708	0.000126	0.00522	Driver Gene
BCL2-mRNA	-1.25	0.000128	0.00522	Cell Cycle - Apoptosis, Driver Gene, PI3K
PTPN11-mRNA	0.333	0.000131	0.00531	Driver Gene, JAK-STAT, Ras
MTOR-mRNA	0.363	0.000156	0.00621	PI3K
PPP2CB-mRNA	0.393	0.000157	0.00621	PI3K, TGF-beta
STAG2-mRNA	-0.494	0.000173	0.0068	Cell Cycle - Apoptosis, Driver Gene
IL1B-mRNA	-1.78	0.000202	0.00786	Cell Cycle - Apoptosis, MAPK
LAT-mRNA	-0.93	0.000224	0.00865	Ras
MMP9-mRNA	-1.43	0.000256	0.00977	Transcriptional Misregulation
TNFSF10-mRNA	-0.886	0.000279	0.0106	Cell Cycle - Apoptosis
EZH2-mRNA	-0.393	0.000299	0.0112	Driver Gene
GAS1-mRNA	-1.82	0.000305	0.0113	Hedgehog
NCOR1-mRNA	0.323	0.000365	0.0134	Driver Gene, Transcriptional Misregulation
WEE1-mRNA	0.543	0.000442	0.0161	Cell Cycle - Apoptosis
INHBA-mRNA	-1.86	0.000446	0.0161	TGF-beta
HDAC6-mRNA	0.331	0.000476	0.017	Chromatin Modification
HSP90B1-mRNA	-0.559	0.000515	0.0182	PI3K
NR4A3-mRNA	-1.12	0.000519	0.0182	Transcriptional Misregulation
GNAQ-mRNA	-0.755	0.000569	0.0198	Driver Gene
ARID2-mRNA	0.375	0.000631	0.0217	Driver Gene
IL10-mRNA	1.41	0.000753	0.0257	JAK-STAT
FOXO4-mRNA	-0.446	0.000885	0.03	Ras
RFC3-mRNA	0.466	0.000898	0.0301	DNA Damage - Repair
BRCA2-mRNA	-0.551	0.000905	0.0301	DNA Damage - Repair, Driver Gene
CARD11-mRNA	-0.651	0.000914	0.0302	Driver Gene
NASP-mRNA	0.406	0.000925	0.0303	Chromatin Modification
SPRY2-mRNA	0.689	0.000962	0.0313	JAK-STAT
CDK2-mRNA	0.436	0.00104	0.0333	Cell Cycle - Apoptosis, PI3K
IL6-mRNA	-1.71	0.00104	0.0333	JAK-STAT, PI3K, Transcriptional Misregulation
PLAT-mRNA	0.933	0.0011	0.0347	Transcriptional Misregulation
PIK3CA-mRNA	0.417	0.00115	0.0363	Cell Cycle - Apoptosis, Driver Gene, JAK-STAT, PI3K, Ras
FEN1-mRNA	-0.562	0.00125	0.0387	DNA Damage - Repair
XPA-mRNA	-0.302	0.00125	0.0387	DNA Damage - Repair
AMER1-mRNA	-0.467	0.00126	0.0387	Driver Gene
CDKN1C-mRNA	1.1	0.00134	0.0408	Cell Cycle - Apoptosis
FST-mRNA	-1.16	0.00138	0.0417	TGF-beta
SMC1A-mRNA	-0.445	0.0014	0.0421	Cell Cycle - Apoptosis
MAP2K2-mRNA	0.311	0.00147	0.0438	MAPK, PI3K, Ras
SMAD3-mRNA	-0.702	0.00148	0.0438	Cell Cycle - Apoptosis, TGF-beta, Wnt
MAP3K5-mRNA	-0.606	0.00167	0.0489	MAPK
H3F3A-mRNA	0.37	0.00168	0.0489	Driver Gene, Transcriptional Misregulation
