## supplemental data 3 for "Primary Central Nervous System Lymphoma Tumor Biopsies Show Heterogeneity in Gene Expression Profiles and Genetic Subtypes"

### Sheet: Sheet1
AB014541	ENSG00000181409	AATK		Brain enriched genes ( privided by Dr.. Manuel Montesinos-Rongen )			475 gene highly expressed in brain (4X high than other tissues)							PCNS vs NS
AB028985	ENSG00000107331	ABCA2		AATK			ABCA2K3:K469							KMT2D-mRNA
U78735	ENSG00000167972	ABCA3		ABCA2			ACBD7							MCL1-mRNA
L78207	ENSG00000006071	ABCC8		ABCA3			ADAM11							SPP1-mRNA
AB020650	ENSG00000173210	ABLIM3		ABCC8			ADAM22							NRAS-mRNA
AB015906	ENSG00000077080	ACTL6B		ABLIM3			ADARB2							NTRK2-mRNA
AB005298	ENSG00000121753	ADGRB2		ACTL6B			ADGRA1							LAMA5-mRNA
AB005299	ENSG00000135298	ADGRB3		ADGRB2			ADGRB1							SETD2-mRNA
AB020628	ENSG00000072071	ADGRL1		ADGRB3			ADGRB2							FLNA-mRNA
L22214	ENSG00000163485	ADORA1		ADGRL1			AGAP2							PPP3R1-mRNA
AF054987	ENSG00000109107	ALDOC		ADORA1			AGPAT4							MAPK10-mRNA
X81438	ENSG00000078053	AMPH		ALDOC			AK5							VEGFC-mRNA
U13616	ENSG00000151150	ANK3		AMPH			AKAIN1							PDGFRA-mRNA
AF022152	ENSG00000103723	AP3B2		ANK3			AKAP5							POLR2D-mRNA
AF047348	ENSG00000034053	APBA2		AP3B2			ALS2							APC-mRNA
AB012162	ENSG00000115266	APC2		APBA2			AMZ1							IKBKG-mRNA
AL022162	ENSG00000171388	APLN		APC2			ANKRD34B							NTHL1-mRNA
U48437	ENSG00000105290	APLP1		APLN			ANKRD63							RELA-mRNA
U34846	ENSG00000171885	AQP4		APLP1			ANKS1B							IGFBP3-mRNA
U52112	ENSG00000089820	ARHGAP4		AQP4			ANLN							POLE2-mRNA
AB029035	ENSG00000136002	ARHGEF4		ARHGAP4			APBA2							ZIC2-mRNA
AB002305	ENSG00000172379	ARNT2		ARHGEF4			APC2							RBX1-mRNA
U62317	ENSG00000100299	ARSA		ARNT2			APLP1							NFE2L2-mRNA
U47924	ENSG00000111676	ATN1		ARSA			ARHGAP22							SKP1-mRNA
J05096	ENSG00000018625	ATP1A2		ATN1			ARNT2							MCM5-mRNA
M37457	ENSG00000105409	ATP1A3		ATP1A2			ARPP21							TSC1-mRNA
U16799	ENSG00000143153	ATP1B1		ATP1A3			ASIC1							MNAT1-mRNA
AF007876	ENSG00000129244	ATP1B2		ATP1B1			ASPHD1							HDAC10-mRNA
M23115	ENSG00000174437	ATP2A2		ATP1B2			ATP6V1G2							FASLG-mRNA
L20977	ENSG00000157087	ATP2B2		ATP2A2			AVP							IL6R-mRNA
Z71460	ENSG00000033627	ATP6V0A1		ATP2B2			B3GAT1							CREB5-mRNA
AB014511	ENSG00000054793	ATP9A		ATP6V0A1			B4GALNT1							FGFR2-mRNA
U52112	ENSG00000126895	AVPR2		ATP9A			BAALC							SPOP-mRNA
AF029893	ENSG00000174684	B4GAT1		AVPR2			BARHL1							CDK4-mRNA
AB015019	ENSG00000175866	BAIAP2		B4GAT1			BARHL2							SPRY4-mRNA
U36341	ENSG00000185825	BCAP31		BAIAP2			BCAN							PRKCA-mRNA
AF041260	ENSG00000064787	BCAS1		BCAP31			BCAS1							TFDP1-mRNA
D87461	ENSG00000129473	BCL2L2		BCAS1			BEND6							COL1A2-mRNA
D87461	ENSG00000258643	BCL2L2-PABPN1		BCL2L2			BHLHE22							RUNX1-mRNA
AF027734	ENSG00000078725	BRINP1		BCL2L2-PABPN1			BRICD5							FUBP1-mRNA
AF052149	ENSG00000168000	BSCL2		BRINP1			BRINP1							GNG7-mRNA
AF052224	ENSG00000164061	BSN		BSCL2			BSN							JAK3-mRNA
AB029030	ENSG00000189195	BTBD8		BSN			BTBD17							HIST1H3H-mRNA
U47924	ENSG00000111678	C12orf57		BTBD8			C10orf105							PUMA-mRNA
AB018195	ENSG00000063180	CA11		C12orf57			C10orf90							HMGA1-mRNA
M83670	ENSG00000167434	CA4		CA11			C11orf87							FLNC-mRNA
X94700	ENSG00000157782	CABP1		CA4			C1QL2							IL3RA-mRNA
U93305	ENSG00000102001	CACNA1F		CABP1			C1QTNF4							SF3B1-mRNA
AF042792	ENSG00000007402	CACNA2D2		CACNA1F			C20orf204							COL4A4-mRNA
M92303	ENSG00000067191	CACNB1		CACNA2D2			C2CD4C							PGF-mRNA
U07139	ENSG00000167535	CACNB3		CACNB1			C2orf80							ATRX-mRNA
U36448	ENSG00000163618	CADPS		CACNB3			CA11							COMP-mRNA
X56667	ENSG00000172137	CALB2		CADPS			CABP1							APH1B-mRNA
AF112471	ENSG00000058404	CAMK2B		CALB2			CABP7							CYLD-mRNA
AB018330	ENSG00000110931	CAMKK2		CAMK2B			CACNA1A							BIRC3-mRNA
AB029001	ENSG00000118200	CAMSAP2		CAMKK2			CACNA1B							ASXL1-mRNA
U02390	ENSG00000112186	CAP2		CAMSAP2			CACNA1E							NOXA-mRNA
AL008583	ENSG00000183741	CBX6		CAP2			CACNG2							BCLW-mRNA
D13305	ENSG00000110148	CCKBR		CBX6			CACNG4							GRIA3-mRNA
U47924	ENSG00000010610	CD4		CCKBR			CACNG7							BRCA1-mRNA
AB007920	ENSG00000143776	CDC42BPA		CD4			CACNG8							FANCE-mRNA
U47924	ENSG00000111665	CDCA3		CDC42BPA			CADM3							HIST1H3B-mRNA
AF035300	ENSG00000149654	CDH22		CDCA3			CAMK2N1							FGF7-mRNA
U60808	ENSG00000163624	CDS1		CDH22			CAMKK2							CDC25B-mRNA
D87469	ENSG00000143126	CELSR2		CDS1			CAMKV							DUSP10-mRNA
AB011536	ENSG00000008300	CELSR3		CELSR2			CARTPT							RAD50-mRNA
AB007913	ENSG00000116254	CHD5		CELSR3			CASKIN1							NOTCH1-mRNA
Y00064	ENSG00000089199	CHGB		CHD5			CBLN1							BCL2L1-mRNA
U62317	ENSG00000100288	CHKB		CHGB			CBLN2							CDH1-mRNA
U62317	ENSG00000254413	CHKB-CPT1B		CHKB			CBLN3							POLD4-mRNA
X51408	ENSG00000128656	CHN1		CHKB-CPT1B			CDH10							KRAS-mRNA
X15334	ENSG00000166165	CKB		CHN1			CDH22							MED12-mRNA
X15334	ENSG00000166165	CKB		CKB			CDK5R1							CAMK2B-mRNA
J04469	ENSG00000223572	CKMT1A		CKB			CELF5							MLH1-mRNA
J04469	ENSG00000237289	CKMT1B		CKMT1A			CEND1							JAG2-mRNA
AB014527	ENSG00000163539	CLASP2		CKMT1B			CENPVL2							LFNG-mRNA
AF000959	ENSG00000184113	CLDN5		CLASP2			CERS1							FZD7-mRNA
AB018269	ENSG00000139182	CLSTN3		CLDN5			CHADL							MAPK8IP1-mRNA
M20469	ENSG00000175416	CLTB		CLSTN3			CHN1							TGFBR2-mRNA
M25915	ENSG00000120885	CLU		CLTB			CHRM5							CASP9-mRNA
AB020709	ENSG00000149970	CNKSR2		CLU			CLDND1							BAX-mRNA
Z21488	ENSG00000018236	CNTN1		CNKSR2			CLIP2							FGF11-mRNA
X67734	ENSG00000184144	CNTN2		CNTN1			CMTM5							GTF2H3-mRNA
AB014533	ENSG00000106078	COBL		CNTN2			CNDP1							THBS1-mRNA
AB011156	ENSG00000198756	COLGALT2		COBL			CNIH2							STAT1-mRNA
AB023142	ENSG00000103647	CORO2B		COLGALT2			CNP							HRAS-mRNA
X51405	ENSG00000109472	CPE		CORO2B			CNPY1							LAMA3-mRNA
U62317	ENSG00000205560	CPT1B		CPE			CNTN2							NF2-mRNA
D78012	ENSG00000072832	CRMP1		CPT1B			CNTNAP4							ARID1A-mRNA
AB014516	ENSG00000105662	CRTC1		CRMP1			COL26A1							WHSC1-mRNA
AF059274	ENSG00000114646	CSPG5		CRTC1			CORT							NF1-mRNA
D88153	ENSG00000144677	CTDSPL		CSPG5			CPLX1							MMP7-mRNA
AB007887	ENSG00000134030	CTIF		CTDSPL			CPNE6							CASP7-mRNA
M94151	ENSG00000066032	CTNNA2		CTIF			CPNE9							SFRP4-mRNA
U96136	ENSG00000169862	CTNND2		CTNNA2			CREG2							RHOA-mRNA
AF071748	ENSG00000174080	CTSF		CTNND2			CRH							DNMT3A-mRNA
M98343	ENSG00000085733	CTTN		CTSF			CRTAM							BCL2-mRNA
AB002379	ENSG00000146122	DAAM2		CTTN			CTNND2							PTPN11-mRNA
AB002367	ENSG00000133083	DCLK1		DAAM2			CTXN1							MTOR-mRNA
AF049460	ENSG00000177030	DEAF1		DCLK1			CYP46A1							PPP2CB-mRNA
U83192	ENSG00000132535	DLG4		DEAF1			DBX2							STAG2-mRNA
U28389	ENSG00000158856	DMTN		DLG4			DEAF1							IL1B-mRNA
AL008583	ENSG00000100246	DNAL4		DMTN			DGKB							LAT-mRNA
L07807	ENSG00000106976	DNM1		DNAL4			DISP2							MMP9-mRNA
AB020627	ENSG00000197959	DNM3		DNM1			DLEU7							TNFSF10-mRNA
D31897	ENSG00000149927	DOC2A		DNM3			DLGAP1							EZH2-mRNA
AB002297	ENSG00000088538	DOCK3		DOC2A			DLGAP3							GAS1-mRNA
M96859	ENSG00000130226	DPP6		DOCK3			DLL3							NCOR1-mRNA
M96860	ENSG00000130226	DPP6		DPP6			DLX1							WEE1-mRNA
AB006713	ENSG00000151640	DPYSL4		DPP6			DNM1							INHBA-mRNA
U84551	ENSG00000134769	DTNA		DPYSL4			DPF1							HDAC6-mRNA
AF022728	ENSG00000138101	DTNB		DTNA			DPYSL5							HSP90B1-mRNA
AB023213	ENSG00000134874	DZIP1		DTNB			DRD3							NR4A3-mRNA
X70940	ENSG00000101210	EEF1A2		DZIP1			EDIL3							GNAQ-mRNA
D26158	ENSG00000196361	ELAVL3		EEF1A2			EGR4							ARID2-mRNA
U47924	ENSG00000126749	EMG1		ELAVL3			ELAVL3							IL10-mRNA
X51956	ENSG00000111674	ENO2		EMG1			EN2							FOXO4-mRNA
U47924	ENSG00000111674	ENO2		ENO2			ENC1							RFC3-mRNA
AB002336	ENSG00000088367	EPB41L1		ENO2			ENHO							BRCA2-mRNA
AB028988	ENSG00000072134	EPN2		EPB41L1			ENSG00000268361							CARD11-mRNA
AB020639	ENSG00000196482	ESRRG		EPN2			ENSG00000286015							NASP-mRNA
AB011091	ENSG00000012232	EXTL3		ESRRG			ENTREP2							SPRY2-mRNA
AJ002962	ENSG00000164434	FABP7		EXTL3			EPHA5							CDK2-mRNA
AB023167	ENSG00000135472	FAIM2		FABP7			ERC2							IL6-mRNA
AB018295	ENSG00000170074	FAM153A		FAIM2			ERMN							PLAT-mRNA
AL049953	ENSG00000153558	FBXL2		FAM153A			FAM131B							PIK3CA-mRNA
U60060	ENSG00000149557	FEZ1		FBXL2			FAM131C							FEN1-mRNA
D14838	ENSG00000102678	FGF9		FEZ1			FAM163B							XPA-mRNA
M80634	ENSG00000066468	FGFR2		FGF9			FAM181B							AMER1-mRNA
M64347	ENSG00000068078	FGFR3		FGFR2			FAM81A							CDKN1C-mRNA
AF089750	ENSG00000137312	FLOT1		FGFR3			FAT2							FST-mRNA
AJ225028	ENSG00000204681	GABBR1		FLOT1			FBXL16							SMC1A-mRNA
AF056085	ENSG00000136928	GABBR2		GABBR1			FBXO41							MAP2K2-mRNA
X14766	ENSG00000022355	GABRA1		GABBR2			FEZ1							SMAD3-mRNA
S62907	ENSG00000151834	GABRA2		GABRA1			FEZF2							MAP3K5-mRNA
X14767	ENSG00000163288	GABRB1		GABRA2			FGF1							H3F3A-mRNA
M81883	ENSG00000128683	GAD1		GABRB1			FGF17
M74826	ENSG00000136750	GAD2		GAD1			FGF3
M25667	ENSG00000172020	GAP43		GAD2			FGFR2
X79353	ENSG00000203879	GDI1		GAP43			FMNL2
S40719	ENSG00000131095	GFAP		GDI1			FNTB
U33267	ENSG00000109738	GLRB		GFAP			FOXB1
D90150	ENSG00000128266	GNAZ		GLRB			FOXG1
U47924	ENSG00000111664	GNB3		GNAZ			FSD1
U59632	ENSG00000203618	GP1BB		GNB3			FXYD7
X54232	ENSG00000063660	GPC1		GP1BB			GABBR1
D49958	ENSG00000150625	GPM6A		GPC1			GABBR2
AF016004	ENSG00000046653	GPM6B		GPM6A			GABRA2
U47924	ENSG00000250510	GPR162		GPM6B			GABRA5
AC004131	ENSG00000167191	GPRC5B		GPR162			GABRA6
D86962	ENSG00000106070	GRB10		GPRC5B			GABRB2
L20814	ENSG00000120251	GRIA2		GRB10			GABRD
U10301	ENSG00000125675	GRIA3		GRIA2			GABRG1
L13268	ENSG00000176884	GRIN1		GRIA3			GAD2
L13266	ENSG00000176884	GRIN1		GRIN1			GALNT9
X77748	ENSG00000198822	GRM3		GRIN1			GAP43
U52112	ENSG00000172534	HCFC1		GRM3			GAS7
AJ012582	ENSG00000099822	HCN2		HCFC1			GBX2
AL022328	ENSG00000100429	HDAC10		HCN2			GDF1
M95585	ENSG00000108924	HLF		HDAC10			GFAP
AB007877	ENSG00000165868	HSPA12A		HLF			GHRH
U73167	ENSG00000114378	HYAL1		HSPA12A			GJC2
U73167	ENSG00000186792	HYAL3		HYAL1			GNG3
S78296	ENSG00000148798	INA		HYAL3			GNG7
AB029033	ENSG00000120645	IQSEC3		INA			GP1BB
U52112	ENSG00000184216	IRAK1		IQSEC3			GPM6A
AF032108	ENSG00000135424	ITGA7		IRAK1			GPR101
AF029778	ENSG00000184916	JAG2		ITGA7			GPR26
AB028949	ENSG00000189337	KAZN		JAG2			GPR37L1
AB018254	ENSG00000176595	KBTBD11		KAZN			GPR52
L02840	ENSG00000158445	KCNB1		KBTBD11			GPR6
S56770	ENSG00000129159	KCNC1		KCNB1			GPR62
U52153	ENSG00000157542	KCNJ6		KCNC1			GPR83
U33632	ENSG00000135750	KCNK1		KCNJ6			GPR88
Y15065	ENSG00000075043	KCNQ2		KCNK1			GRIK2
AB011085	ENSG00000135709	KIAA0513		KCNQ2			GRIN1
AF035621	ENSG00000084731	KIF3C		KIAA0513			GRIN2A
AB011103	ENSG00000168280	KIF5C		KIF3C			GRIN2B
U62317	ENSG00000130487	KLHDC7B		KIF5C			GRIN2C
U52112	ENSG00000198910	L1CAM		KLHDC7B			GRIN3A
AB019527	ENSG00000182195	LDOC1		L1CAM			GRM2
AF055636	ENSG00000108231	LGI1		LDOC1			GRM3
U62317	ENSG00000100258	LMF2		LGI1			GRM4
U47924	ENSG00000111684	LPCAT3		LMF2			GRM5
AB009462	ENSG00000130881	LRP3		LPCAT3			GSX1
U47924	ENSG00000010626	LRRC23		LRP3			HAPLN2
AF030435	ENSG00000170382	LRRN2		LRRC23			HCN2
AB007876	ENSG00000146006	LRRTM2		LRRN2			HCRT
U73167	ENSG00000179564	LSMEM2		LRRTM2			HEPN1
AB011124	ENSG00000088899	LZTS3		LSMEM2			HIPK2
AB014605	ENSG00000187391	MAGI2		LZTS3			HMSD
X90846	ENSG00000130758	MAP3K10		MAGI2			HPCA
AL022328	ENSG00000185386	MAPK11		MAP3K10			HPCAL1
AL022328	ENSG00000188130	MAPK12		MAPK11			HPCAL4
AF007134	ENSG00000121653	MAPK8IP1		MAPK12			HRH3
AF007134	ENSG00000121653	MAPK8IP1		MAPK8IP1			HS3ST4
U62317	ENSG00000008735	MAPK8IP2		MAPK8IP1			HS6ST3
AB028989	ENSG00000138834	MAPK8IP3		MAPK8IP2			HSD11B1L
AB025186	ENSG00000084764	MAPRE3		MAPK8IP3			HTR2A
AF047863	ENSG00000186868	MAPT		MAPRE3			HTR5A
AB023190	ENSG00000105613	MAST1		MAPT			HTR6
M13577	ENSG00000197971	MBP		MAST1			ICAM5
AB002360	ENSG00000126217	MCF2L		MBP			IDS
U52112	ENSG00000169057	MECP2		MCF2L			IGLON5
AB014526	ENSG00000198948	MFAP3L		MECP2			IGSF21
AB018293	ENSG00000133816	MICAL2		MFAP3L			IL1RAPL1
AB018293	ENSG00000133816	MICAL2		MICAL2			IQSEC3
U16954	ENSG00000213190	MLLT11		MICAL2			JAKMIP1
AL022328	ENSG00000073146	MOV10L1		MLLT11			JPH3
AB029029	ENSG00000186487	MYT1L		MOV10L1			KANTR
U52112	ENSG00000102030	NAA10		MYT1L			KCNA1
U73167	ENSG00000243477	NAA80		NAA10			KCNA6
AB002361	ENSG00000136274	NACAD		NAA80			KCNC1
initial_alias	converted_alias	name		NACAD			KCNC2
AB023155	ENSG00000067798	NAV3		name			KCND2
D28124	ENSG00000158747	NBL1		NAV3			KCNH1
AF026547	ENSG00000130287	NCAN		NBL1			KCNH4
U62317	ENSG00000025770	NCAPH2		NCAN			KCNJ9
AB011179	ENSG00000020129	NCDN		NCAPH2			KCNK12
AB011179	ENSG00000020129	NCDN		NCDN			KCNK4
AB011159	ENSG00000061676	NCKAP1		NCDN			KCNK9
X65724	ENSG00000124479	NDP		NCKAP1			KCNN1
Y16241	ENSG00000078114	NEBL		NDP			KCNQ2
AB007899	ENSG00000049759	NEDD4L		NEBL			KCNQ3
X05608	ENSG00000277586	NEFL		NEDD4L			KCNS1
Y00067	ENSG00000104722	NEFM		NEFL			KCNV1
D83018	ENSG00000184613	NELL2		NEFM			KCTD4
AF029729	ENSG00000107954	NEURL1		NELL2			KIF3C
AB021742	ENSG00000171532	NEUROD2		NEURL1			KIF5A
AF019415	ENSG00000125820	NKX2-2		NEUROD2			KIF5C
AF067724	ENSG00000112981	NME5		NKX2-2			KIRREL3
AB007948	ENSG00000157064	NMNAT2		NME5			KLHL1
U31767	ENSG00000053438	NNAT		NMNAT2			KLK6
AB007933	ENSG00000198929	NOS1AP		NNAT			LAMP5
U61849	ENSG00000171246	NPTX1		NOS1AP			LCTL
AL008583	ENSG00000221890	NPTXR		NPTX1			LGI3
X72631	ENSG00000126368	NR1D1		NPTXR			LHPP
X16155	ENSG00000175745	NR2F1		NR1D1			LIMK1
AB011150	ENSG00000179915	NRXN1		NR2F1			LINC02210-CRHR1
AB023138	ENSG00000110076	NRXN2		NRXN1			LINGO1
M98528	ENSG00000168824	NSG1		NRXN2			LLGL1
AB011109	ENSG00000074590	NUAK1		NSG1			LPAR1
AL022162	ENSG00000122126	OCRL		NUAK1			LRRTM2
U62317	ENSG00000177989	ODF3B		OCRL			LRTM2
D82343	ENSG00000130558	OLFM1		ODF3B			LY6H
U79299	ENSG00000130558	OLFM1		OLFM1			MAG
U48250	ENSG00000205927	OLIG2		OLFM1			MAGEE1
M63623	ENSG00000126861	OMG		OLIG2			MAP1A
U47924	ENSG00000110811	P3H3		OMG			MAP3K10
AB023211	ENSG00000117115	PADI2		P3H3			MAP6D1
Y16270	ENSG00000099864	PALM		PADI2			MAPK8IP2
AL022328	ENSG00000073150	PANX2		PALM			MAST1
AB011131	ENSG00000186472	PCLO		PANX2			MBP
U52969	ENSG00000183036	PCP4		PCLO			MC3R
M80482	ENSG00000140479	PCSK6		PCP4			MDGA1
L10678	ENSG00000070087	PFN2		PCSK6			MEPE
U47924	ENSG00000215021	PHB2		PFN2			MGAT5B
AB014538	ENSG00000019144	PHLDB1		PHB2			MICAL2
D87463	ENSG00000168490	PHYHIP		PHLDB1			MLC1
U85245	ENSG00000276293	PIP4K2B		PHYHIP			MMP17
AB011161	ENSG00000186111	PIP5K1C		PIP4K2B			MMP24
AF058921	ENSG00000105499	PLA2G4C		PIP5K1C			MOBP
AB023186	ENSG00000143850	PLEKHA6		PLA2G4C			MOG
M54927	ENSG00000123560	PLP1		PLEKHA6			MSANTD3-TMEFF1
U93305	ENSG00000102007	PLP2		PLP1			MT3
AB007932	ENSG00000076356	PLXNA2		PLP2			MTURN
AB007867	ENSG00000164050	PLXNB1		PLXNA2			MVB12B
AL022328	ENSG00000196576	PLXNB2		PLXNB1			MYT1
AF034799	ENSG00000139220	PPFIA2		PLXNB2			NAP1L2
AB014554	ENSG00000177380	PPFIA3		PPFIA2			NCAN
AB020704	ENSG00000143847	PPFIA4		PPFIA3			NCDN
AB007896	ENSG00000138078	PREPL		PPFIA4			NECAB2
U93305	ENSG00000012211	PRICKLE3		PREPL			NEUROD2
AB002365	ENSG00000106772	PRUNE2		PRICKLE3			NEUROD6
X99688	ENSG00000059915	PSD		PRUNE2			NGB
M24398	ENSG00000159335	PTMS		PSD			NIPA1
M57399	ENSG00000105894	PTN		PTMS			NKAIN2
U47924	ENSG00000111679	PTPN6		PTN			NKX2-2
AB020664	ENSG00000135631	RAB11FIP5		PTPN6			NKX6-2
AJ001014	ENSG00000132329	RAMP1		RAB11FIP5			NMNAT2
AB028962	ENSG00000132359	RAP1GAP2		RAMP1			NOS1AP
D83407	ENSG00000172348	RCAN2		RAP1GAP2			NPB
U52112	ENSG00000102032	RENBP		RCAN2			NPTX1
AF035154	ENSG00000076344	RGS11		RENBP			NPTXR
U32439	ENSG00000182901	RGS7		RGS11			NRGN
Y17108	ENSG00000103269	RHBDL1		RGS7			NRIP2
AB023202	ENSG00000089169	RPH3A		RHBDL1			NRXN1
X69392	ENSG00000161970	RPL26		RPH3A			NRXN2
AL022326	ENSG00000100316	RPL3		RPL26			NSG2
L10333	ENSG00000139970	RTN1		RPL3			NSMF
AF055026	ENSG00000108309	RUNDC3A		RTN1			NTSR2
D43638	ENSG00000079102	RUNX1T1		RUNDC3A			OLFM1
AB026894	ENSG00000160753	RUSC1		RUNX1T1			OLIG1
AB002373	ENSG00000198853	RUSC2		RUSC1			OLIG2
AJ001515	ENSG00000198838	RYR3		RUSC2			OMG
M25756	ENSG00000171951	SCG2		RYR3			OPALIN
Y00757	ENSG00000166922	SCG5		SCG2			OR14I1
AF070614	ENSG00000151967	SCHIP1		SCG5			OR1F1
U62317	ENSG00000284194	SCO2		SCHIP1			OTP
AJ224677	ENSG00000164106	SCRG1		SCO2			OXT
AB007880	ENSG00000103184	SEC14L5		SCRG1			P2RY12
AL022328	ENSG00000073169	SELENOO		SEC14L5			PABPC1L2B
U67171	ENSG00000178980	SELENOW		SELENOO			PACC1
U73167	ENSG00000012171	SEMA3B		SELENOW			PANX2
AF035811	ENSG00000108387	SEPTIN4		SEMA3B			PAQR6
AF036268	ENSG00000107295	SH3GL2		SEPTIN4			PCDH8
AF036271	ENSG00000140600	SH3GL3		SH3GL2			PCDH9
Z47087	ENSG00000113558	SKP1		SH3GL3			PCDHA5
U01824	ENSG00000110436	SLC1A2		SKP1			PCDHGA10
U05596	ENSG00000114923	SLC4A3		SLC1A2			PCDHGB1
L27213	ENSG00000114923	SLC4A3		SLC4A3			PCDHGC5
U36341	ENSG00000130821	SLC6A8		SLC4A3			PDE10A
AB029010	ENSG00000118160	SLC8A2		SLC6A8			PDE1B
U66619	ENSG00000082014	SMARCD3		SLC8A2			PDYN
D21267	ENSG00000132639	SNAP25		SMARCD3			PDZD4
AB014556	ENSG00000065609	SNAP91		SNAP25			PEA15
AF044311	ENSG00000173267	SNCG		SNAP91			PHACTR3
AB002372	ENSG00000101298	SNPH		SNCG			PHYHIP
AJ001183	ENSG00000100146	SOX10		SNPH			PIANP
AB006867	ENSG00000129194	SOX15		SOX10			PKP4
U47924	ENSG00000111671	SPSB2		SOX15			PLP1
J05243	ENSG00000197694	SPTAN1		SPSB2			PLPP4
AF026488	ENSG00000173898	SPTBN2		SPTAN1			PLPPR4
AB007871	ENSG00000196220	SRGAP3		SPTBN2			PMCH
L37792	ENSG00000106089	STX1A		SRGAP3			PMP2
AF004563	ENSG00000136854	STXBP1		STX1A			PNMA2
AB023223	ENSG00000145087	STXBP5L		STXBP1			PNMA6F
AL008583	ENSG00000100242	SUN2		STXBP5L			POU3F2
AB018279	ENSG00000159164	SV2A		SUN2			POU3F4
AB018278	ENSG00000185518	SV2B		SV2A			PPFIA4
AL022326	ENSG00000100321	SYNGR1		SV2B			PPIAL4E
AJ002309	ENSG00000127561	SYNGR3		SYNGR1			PPP2R5B
U93305	ENSG00000102003	SYP		SYNGR3			PRKAR1B
D38522	ENSG00000132718	SYT11		SYP			PRKCG
M24899	ENSG00000126351	THRA		SYT11			PRMT8
M99436	ENSG00000065717	TLE2		THRA			PRR18
AB002318	ENSG00000171914	TLN2		TLE2			PRR35
U52112	ENSG00000177854	TMEM187		TLN2			PRRT1
L13738	ENSG00000061938	TNK2		TMEM187			PRSS51
U47924	ENSG00000111669	TPI1		TNK2			PSD2
AL022328	ENSG00000170638	TRABD		TPI1			PTPN5
AB014544	ENSG00000255690	TRIL		TRABD			PTPRZ1
AB011089	ENSG00000109654	TRIM2		TRIL			RAB3A
D87458	ENSG00000100505	TRIM9		TRIM2			RAB6B
AB029037	ENSG00000067445	TRO		TRIM9			RAPGEF4
AB015345	ENSG00000184205	TSPYL2		TRO			RASD2
AB018264	ENSG00000187189	TSPYL4		TSPYL2			RASGEF1C
X79535	ENSG00000137267	TUBB2A		TSPYL4			RASGRF1
X00734	ENSG00000104833	TUBB4A		TUBB2A			RASL10A
AL022328	ENSG00000128159	TUBGCP6		TUBB4A			RELN
U62317	ENSG00000025708	TYMP		TUBGCP6			RESP18
U18934	ENSG00000092445	TYRO3		TYMP			RFPL1
U47924	ENSG00000111667	USP5		TYRO3			RGS14
AB018551	ENSG00000075399	VPS9D1		USP5			RGS20
AF039555	ENSG00000163032	VSNL1		VPS9D1			RGS4
AB023210	ENSG00000163625	WDFY3		VSNL1			RGS7
AB020700	ENSG00000085433	WDR47		WDFY3			RGS9
AF104304	ENSG00000157077	ZFYVE9		WDR47			RHBDL1
AB020651	ENSG00000138311	ZNF365		ZFYVE9			RIMS1
AB002388	ENSG00000198597	ZNF536		ZNF365			RIMS3
				ZNF536			RIT2
							RNF112
							RPH3A
							RPRML
							RTN1
							RTN4R
							RTP5
							S100B
							SAMD14
							SCN2A
							SCRT1
							SEPTIN3
							SEPTIN8
							SEZ6
							SEZ6L
							SHANK1
							SHC3
							SHF
							SHISA7
							SHISA8
							SHTN1
							SKOR1
							SLAIN1
							SLC18A3
							SLC1A2
							SLC1A6
							SLC25A23
							SLC32A1
							SLC35D3
							SLC35F3
							SLC5A11
							SLC6A11
							SLC6A3
							SLC6A7
							SLC8A2
							SLITRK1
							SMIM43
							SMIM45
							SNAP25
							SNPH
							SNX32
							SOGA1
							SOWAHA
							SOX1
							SOX8
							SP9
							SRCIN1
							ST18
							STMN2
							STMN4
							STRC
							STX1B
							SULT4A1
							SYN1
							SYN2
							SYNDIG1L
							SYNGR3
							SYNJ2
							SYNPR
							SYT2
							SYT3
							SYT4
							TAC1
							TAFA5
							TAGLN3
							TAS2R4
							TBR1
							TFAP2E
							TFPT
							THRA
							TIAM1
							TLX3
							TMEM132B
							TMEM132D
							TMEM132E
							TMEM144
							TMEM145
							TMEM151A
							TMEM151B
							TMEM178A
							TMEM272
							TMEM59L
							TMEM88B
							TMOD2
							TP53INP2
							TPPP
							TRIL
							TRIM46
							TRIM9
							TSC22D4
							TTC9B
							TTYH1
							TTYH2
							TUBB2B
							TUBB3
							TUBB4A
							UGT8
							UNC5A
							UNCX
							VAX1
							VSNL1
							VSTM2B
							VXN
							WNT10B
							WSCD2
							YJEFN3
							YPEL4
							YWHAH
							ZDHHC22
							ZFYVE28
							ZIC1
							ZIC2
							ZIC3
							ZIC4
							ZIC5
							ZP2
