## supplemental data 4 for "Primary Central Nervous System Lymphoma Tumor Biopsies Show Heterogeneity in Gene Expression Profiles and Genetic Subtypes"

### Sheet: clinical information for PCNSL
Sample ID	Gender	Race	Ethnicity	Diagnosis Age	Biopsy Date	Histology 1	Histology 2	B Symptoms	Age Group	PS Group	LDH Group	Num of Extranodal Sites Group	Ann Arbor Stage Group	IPI	Date Treatmeant Initiated	Regimen 1	Regimen 2	Regimen 3	Regimen 4	Radiation Therapy	Surgical Resection	BM/PB SCT	Other Therapy	FU Status	FU Months	EFS Status	EFS Months	Age of 1stCa Dx other than NHL (Base)	Site of 1st Ca other than NHL(ICD-0)	Histology of 1st Ca other than NHL(ICD-0)
P9	M		Unknown	47	2005-11-11	Primary CNS Lymphoma		No	<=60	>=2	<=Normal	<=1	I-II	1	2005-11-18	Modified Bonn (PELS)				No	No	No	No	Dead	4.737	Event	0.987
P10	M		Unknown	75	2006-04-24	Primary CNS Lymphoma		Yes	>60	>=2	<=Normal	<=1	I-II	2	2006-05-03	Modified Bonn (PELS)				No	No	No	No	Dead	45.658	Event	45.658
P11	M		Unknown	49	2007-05-31	Primary CNS Lymphoma		No	<=60	<2	<=Normal	<=1	I-II	0	2007-06-08	High dose methotrexate				No	No	No	No	Alive	83.289	Event	3.487	49	44.4	8721.3
P12	M		Unknown	84	2007-08-21	Primary CNS Lymphoma		No	>60	>=2	<=Normal	<=1	I-II	2	2007-08-25	Rituximab (R, Rituxan, MabThera)	Bendamustine (Treanda)	Dexamethasone (Decadron)	Other, specify	No	No	No	No	Dead	13.914	Event	12.27	72	44.3	8090.3
P13	F		Unknown	73	2007-06-01	Primary CNS Lymphoma		No	>60	>=2	>Normal	<=1	I-II	3	2007-06-06	High dose methotrexate	Leucovorin (LV)			No	No	No	No	Dead	12.862	Event	4.211
P14	M		Hispanic	41	2008-03-06	Primary CNS Lymphoma		No	<=60	<2	<=Normal	<=1	I-II	0	2008-03-20	High dose methotrexate				No	No	No	No	Alive	60.066	Event	26.645
P15	M		Unknown	77	2008-06-16	Primary CNS Lymphoma		No	>60	>=2	<=Normal	<=1	I-II	2	2008-06-19	Rituximab (R, Rituxan, MabThera)	Bendamustine (Treanda)			No	No	No	No	Dead	1.941	Event	1.053
P16	M		Non-Hispanic	57	2012-06-08	Primary CNS Lymphoma	Low-grd/indolent B NOS		<=60	>=2	<=Normal	<=1	III-IV	2	2012-07-06	Methotrexate (MTX)				No	No	No	No	Dead	1.283	Event	1.283
P5	F		Non-Hispanic	82	2012-09-04	Primary CNS Lymphoma		No	>60	>=2		<=1	I-II	2	2012-10-02	High dose methotrexate				No	Yes	No	No	Dead	4.013	Event	4.013
P3	M		Non-Hispanic	64	2013-07-11	Primary CNS Lymphoma		Yes	>60	<2		<=1	I-II	1	2013-08-13	Methotrexate (MTX)	Rituximab (R, Rituxan, MabThera)	Temozolomide (TMZ / Temodar)		No	No	No	No	Alive	36.447	No event	36.447
P7	F		Non-Hispanic	57	2013-07-22	Primary CNS Lymphoma		No	<=60	<2	<=Normal	<=1	I-II	0	2013-07-30	Methotrexate (MTX)	Rituximab (R, Rituxan, MabThera)	Temozolomide (TMZ / Temodar)	Etoposide Cytarabine	No	No	No	No	Alive	48.158	No event	48.158
P2	M		Non-Hispanic	63	2013-12-06	Primary CNS Lymphoma		Yes	>60	>=2		<=1	I-II	2	2013-12-11	Methotrexate (MTX)	Rituximab (R, Rituxan, MabThera)			No	No	No	No	Alive	29.704	No event	29.704
P36	F		Non-Hispanic	47	2014-02-06	Primary CNS Lymphoma		No	<=60	<2	<=Normal	<=1	I-II	0	2014-03-03	Methotrexate (MTX)	Rituximab (R, Rituxan, MabThera)	Temozolomide (TMZ / Temodar)		No	No	No	No	Alive	30.395	Event	1.974
P34	M		Non-Hispanic	52	2014-03-04	Primary CNS Lymphoma		No	<=60	<2	<=Normal	<=1	I-II	0	2014-03-21	Methotrexate (MTX)	Rituximab (R, Rituxan, MabThera)	Temozolomide (TMZ / Temodar)		No	No	No	No	Alive	29.572	Event	4.868
P35	M		Non-Hispanic	61	2014-02-25	Primary CNS Lymphoma		No	>60	>=2		<=1	I-II	2	2014-03-21	Methotrexate (MTX)	Rituximab (R, Rituxan, MabThera)	Temozolomide (TMZ / Temodar)		No	No	No	No	Alive	23.355	No event	23.355
P37	F		Non-Hispanic	43	2014-12-18	Primary CNS Lymphoma		No	<=60	<2	<=Normal	<=1	I-II	0	2015-01-05	Methotrexate (MTX)	Rituximab (R, Rituxan, MabThera)	Temozolomide (TMZ / Temodar)	BCNU (carmustine)	No	No	Yes	No	Dead	20.855	Event	10.362
P8	F		Unknown	49	2005-03-03	Primary CNS Lymphoma		No	<=60	<2	<=Normal	<=1	I-II	0	2005-04-13	Modified Bonn (PELS)				No	No	No	No	Dead	25.559	Event	16.711
P6	M	White	Not Hispanic or Latino	70	2006-02-01	Primary CNS Lymphoma		No	>60	<2	>Normal	>1	III-IV	4	2006-02-14	Rituximab (R, Rituxan, MabThera)	High dose methotrexate	Methotrexate (MTX)		No	No	No	No	Dead	43.75	Event	16.776
P18	M	White	Unknown	67	2006-07-07	Primary CNS Lymphoma		No	>60	>=2	<=Normal	>1	I-II	3	2006-07-14	High dose methotrexate				No	No	No	No	Dead	29.211	Event	10.987
P33	F	White	Not Hispanic or Latino	51	2007-04-23	Primary CNS Lymphoma		No	<=60	<2	<=Normal	>1	I-II	1	2007-05-18	High dose methotrexate	BEAM Reg (BCNU, etopo, cytarabine, melphalan)			No	No	Yes	No	Dead	49.243	Event	15.921
P19	F	White	Not Hispanic or Latino	30	2008-02-26	Primary CNS Lymphoma		No	<=60	>=2	<=Normal	<=1	I-II	1	2008-03-02	Rituximab (R, Rituxan, MabThera)	Prednisone	Methotrexate (MTX)	BEAM Reg (BCNU, etopo, cytarabine, melphalan)	No	No	Yes	No	Alive	107.237	No event	107.237
P17	M	White	Not Hispanic or Latino	75	2008-08-11	Primary CNS Lymphoma		No	>60	<2		>1	I-II	2	2008-08-19	High dose methotrexate				No	No	No	No	Dead	17.5	Event	9.901
P24	M	White	Not Hispanic or Latino	56	2009-03-03	Primary CNS Lymphoma		No	<=60	>=2	<=Normal	<=1	III-IV	2	2009-03-10	High dose methotrexate				No	No	No	No	Dead	8.487	Event	8.487	51	67.9	8010.3
P21	F	White	Not Hispanic or Latino	59	2009-05-27	Primary CNS Lymphoma		No	<=60	<2		<=1	III-IV	1	2009-06-02	High dose methotrexate	Rituximab (R, Rituxan, MabThera)			No	No	No	No	Dead	28.487	Event	28.487
P25	M	White	Unknown	79	2009-10-26	Primary CNS Lymphoma		No	>60	<2	<=Normal	<=1	I-II	1	2009-10-30	High dose methotrexate				No	No	No	No	Dead	3.322	Event	3.322
P20	F	White	Unknown	77	2004-09-29	Primary CNS Lymphoma		No	>60	<2	<=Normal	>1	I-II	2	2004-10-07	High dose methotrexate				No	No	No	Unconfirmed	Dead	23.092	Event	20
P31	F	White	Not Hispanic or Latino	68	2009-07-31	Primary CNS Lymphoma		No	>60	<2		<=1	I-II	1	2009-08-07	High dose methotrexate				No	No	Yes	No	Dead	27.204	Event	18.421	58	50.9	8010.3
P32	F	White	Not Hispanic or Latino	66	2009-07-07	Primary CNS Lymphoma		No	>60	<2	<=Normal	>1	I-II	2	2009-07-22	High dose methotrexate	Rituximab (R, Rituxan, MabThera)	Leucovorin (LV)		No	No	No	No	Dead	37.401	Event	6.941
P4	F	White	Not Hispanic or Latino	57	2010-11-10	Primary CNS Lymphoma		Yes	<=60	>=2	<=Normal	<=1	III-IV	2	2010-11-17	Methotrexate (MTX)	Rituximab (R, Rituxan, MabThera)	Temozolomide (TMZ / Temodar)	BEAM Reg (BCNU, etopo, cytarabine, melphalan)	No	No	Yes	No	Alive	83.52	No event	83.52
P23	M	White	Not Hispanic or Latino	62	2012-05-16	Primary CNS Lymphoma		No	>60	<2	<=Normal	<=1	I-II	1	2012-06-05	Methotrexate (MTX)	Rituximab (R, Rituxan, MabThera)	Temozolomide (TMZ / Temodar)		No	No	Yes	No	Dead	41.217	Event	41.217
P1	F	White	Not Hispanic or Latino	66	2012-12-06	Primary CNS Lymphoma		No	>60	<2	>Normal	<=1	III-IV	3	2012-12-18	Methotrexate (MTX)	Rituximab (R, Rituxan, MabThera)	Temozolomide (TMZ / Temodar)	Carmustine + Thiotepa	No	No	Yes	No	Alive	46.941	No event	46.941
P28	F	White	Not Hispanic or Latino	65	2014-03-28	Primary CNS Lymphoma		No	>60	<2	>Normal	<=1	III-IV	3	2014-04-01	Methotrexate (MTX)	Rituximab (R, Rituxan, MabThera)	Temozolomide (TMZ / Temodar)		No	No	Yes	No	Alive	35.033	No event	35.033
P26	M	White	Not Hispanic or Latino	61	2014-10-09	Primary CNS Lymphoma		No	>60	<2	<=Normal	<=1	III-IV	2	2014-10-20	Methotrexate (MTX)	Rituximab (R, Rituxan, MabThera)	Temozolomide (TMZ / Temodar)		No	No	No	No	Alive	30.395	Event	5.099
P29	M	White	Not Hispanic or Latino	58	2015-01-29	Primary CNS Lymphoma		Yes	<=60	<2	<=Normal	<=1	III-IV	1	2015-02-16	Methotrexate (MTX)	Rituximab (R, Rituxan, MabThera)	Temozolomide (TMZ / Temodar)		No	No	Yes	No	Alive	28.914	No event	28.914
P27	F	White	Not Hispanic or Latino	73	2015-04-10	Primary CNS Lymphoma		No	>60	<2	<=Normal	<=1	III-IV	2	2015-05-07	High dose methotrexate	Rituximab (R, Rituxan, MabThera)	Temozolomide (TMZ / Temodar)		No	No	No	No	Alive	22.697	Event	8.849
p22	M	White	Not Hispanic or Latino	75	2015-05-04	Primary CNS Lymphoma		Yes	>60	<2	<=Normal	<=1	III-IV	2	2015-05-13	Methotrexate (MTX)	Rituximab (R, Rituxan, MabThera)	Temozolomide (TMZ / Temodar)		No	No	No	No	Alive	29.046	No event	29.046		C440
P30	M	White	Not Hispanic or Latino	49	2015-06-16	Primary CNS Lymphoma		Yes	<=60	<2	<=Normal	<=1	III-IV	1	2015-07-07	High dose methotrexate	Rituximab (R, Rituxan, MabThera)	Temozolomide (TMZ / Temodar)		No	No	No	No	Alive	24.737	Event	4.441
