## supplemental data 5 for "Primary Central Nervous System Lymphoma Tumor Biopsies Show Heterogeneity in Gene Expression Profiles and Genetic Subtypes"

### Sheet: DE results - New.AnnotationP2
	Log2 fold change	std error (log2)	Lower confidence limit (log2)	Upper confidence limit (log2)	Linear fold change	Lower confidence limit (linear)	Upper confidence limit (linear)	P-value	BY.p.value	method	Gene.sets	probe.ID
HDAC11-mRNA	1.81	0.252	1.31	2.3	3.5	2.48	4.92	2.05e-07	0.00109	lm.nb	Chromatin Modification	NM_024827.3:2601
GRIN1-mRNA	4.86	0.827	3.24	6.48	29	9.43	89.1	4.64e-06	0.0123	lm.nb	Ras	NM_000832.5:1290
IL1R1-mRNA	1.73	0.314	1.11	2.34	3.31	2.16	5.07	1.2e-05	0.0212	lm.nb	Cell Cycle - Apoptosis, MAPK	NM_000877.2:4295
CDK4-mRNA	-1	0.188	-1.37	-0.633	0.5	0.387	0.645	1.79e-05	0.0238	lm.nb	Cell Cycle - Apoptosis, PI3K	NM_000075.2:1055
MDM2-mRNA	-0.802	0.156	-1.11	-0.497	0.573	0.464	0.708	2.81e-05	0.0298	lm.nb	Cell Cycle - Apoptosis, PI3K, Transcriptional Misregulation	NM_006878.2:280
PPP2R2C-mRNA	2.52	0.511	1.52	3.52	5.74	2.87	11.5	5.47e-05	0.0356	Wald	PI3K	NM_181876.2:2215
ID4-mRNA	1.65	0.338	0.991	2.32	3.15	1.99	4.98	5.49e-05	0.0356	lm.nb	TGF-beta	NM_001546.2:2048
CREB5-mRNA	2.16	0.449	1.28	3.04	4.46	2.42	8.2	6.81e-05	0.0356	lm.nb	PI3K	NM_182898.2:1885
NTRK2-mRNA	2.27	0.473	1.34	3.2	4.82	2.54	9.16	6.91e-05	0.0356	lm.nb	MAPK	NM_001007097.1:1605
SPRY2-mRNA	1.29	0.27	0.763	1.82	2.45	1.7	3.54	7.19e-05	0.0356	lm.nb	JAK-STAT	NM_005842.2:85
LIFR-mRNA	1.93	0.406	1.14	2.73	3.81	2.2	6.62	7.69e-05	0.0356	lm.nb	JAK-STAT	NM_002310.3:2995
APC-mRNA	0.625	0.132	0.367	0.884	1.54	1.29	1.84	8.04e-05	0.0356	lm.nb	Driver Gene, Wnt	NM_000038.3:6850
CCNA2-mRNA	-1.02	0.217	-1.45	-0.596	0.493	0.367	0.662	8.78e-05	0.0358	lm.nb	Cell Cycle - Apoptosis	NM_001237.2:1210
MSH2-mRNA	-0.732	0.159	-1.04	-0.42	0.602	0.485	0.747	0.000115	0.0437	lm.nb	Driver Gene	NM_000251.1:2105
GNAQ-mRNA	1.26	0.281	0.71	1.81	2.4	1.64	3.51	0.000152	0.0538	lm.nb	Driver Gene	NM_002072.2:1100
CACNA2D1-mRNA	1.28	0.294	0.701	1.85	2.42	1.63	3.61	0.000221	0.0733	lm.nb	MAPK	NM_000722.2:335
TSPAN7-mRNA	2.55	0.601	1.38	3.73	5.87	2.59	13.3	0.000281	0.0841	lm.nb	Transcriptional Misregulation	NM_004615.3:725
BAD-mRNA	0.64	0.151	0.345	0.936	1.56	1.27	1.91	0.000285	0.0841	lm.nb	Cell Cycle - Apoptosis, PI3K, Ras	NM_004322.3:652
GNA11-mRNA	0.917	0.218	0.491	1.34	1.89	1.41	2.54	0.000305	0.0853	lm.nb	Driver Gene	NM_002067.1:555
MAPT-mRNA	2.19	0.52	1.18	3.21	4.57	2.26	9.27	0.000324	0.0861	Wald	MAPK	NM_016834.3:1205
DTX4-mRNA	1.67	0.405	0.88	2.47	3.19	1.84	5.53	0.000374	0.0944	lm.nb	Notch	NM_015177.1:4820
UBE2T-mRNA	-0.791	0.195	-1.17	-0.408	0.578	0.444	0.753	0.000459	0.111	lm.nb	DNA Damage - Repair	NM_014176.3:595
HMGA1-mRNA	-0.677	0.168	-1.01	-0.347	0.625	0.498	0.786	0.000495	0.114	lm.nb	Chromatin Modification	NM_145904.1:871
HSPA1A-mRNA	1.93	0.481	0.986	2.87	3.81	1.98	7.33	0.000516	0.114	lm.nb	MAPK	NM_005345.5:98
CDC6-mRNA	-0.882	0.223	-1.32	-0.445	0.543	0.401	0.734	0.000583	0.12	lm.nb	Cell Cycle - Apoptosis	NM_001254.3:1300
ITGB8-mRNA	1.85	0.467	0.932	2.76	3.6	1.91	6.79	0.00059	0.12	lm.nb	PI3K	NM_002214.2:2609
PTPN11-mRNA	-0.402	0.104	-0.605	-0.199	0.757	0.658	0.871	0.000712	0.137	lm.nb	Driver Gene, JAK-STAT, Ras	NM_002834.3:1480
ID1-mRNA	1.13	0.293	0.56	1.71	2.19	1.47	3.27	0.000722	0.137	lm.nb	TGF-beta	NM_002165.2:345
MAPK8IP2-mRNA	1.96	0.508	0.965	2.96	3.89	1.95	7.76	0.000794	0.145	Wald	MAPK	NM_012324.2:1885
FEN1-mRNA	-0.846	0.221	-1.28	-0.412	0.556	0.412	0.752	0.000824	0.146	lm.nb	DNA Damage - Repair	NM_004111.4:425
MAML2-mRNA	1.21	0.32	0.583	1.84	2.31	1.5	3.57	0.000912	0.152	lm.nb	Notch	NM_032427.1:4125
IL1R2-mRNA	3.14	0.829	1.51	4.76	8.79	2.85	27.1	0.000913	0.152	lm.nb	MAPK, Transcriptional Misregulation	NM_173343.1:113
FGF3-mRNA	-1.72	0.459	-2.62	-0.821	0.304	0.163	0.566	0.00105	0.168	Wald	MAPK, PI3K, Ras	NM_005247.2:692
ITGB4-mRNA	1	0.27	0.473	1.53	2	1.39	2.89	0.00109	0.17	lm.nb	PI3K	NM_001005731.1:4151
PDGFC-mRNA	1.45	0.396	0.675	2.23	2.73	1.6	4.68	0.00122	0.184	lm.nb	PI3K, Ras	NM_016205.1:10
PCK1-mRNA	-1.68	0.457	-2.58	-0.786	0.312	0.167	0.58	0.00125	0.184	Wald	PI3K	NM_002591.2:1870
CCNB1-mRNA	-0.688	0.189	-1.06	-0.317	0.621	0.48	0.803	0.00132	0.19	lm.nb	Cell Cycle - Apoptosis	NM_031966.2:715
CDC25A-mRNA	-0.852	0.24	-1.32	-0.381	0.554	0.4	0.768	0.00164	0.229	lm.nb	Cell Cycle - Apoptosis	NM_001789.2:690
SMAD2-mRNA	0.663	0.189	0.292	1.03	1.58	1.22	2.05	0.00184	0.251	lm.nb	Cell Cycle - Apoptosis, Driver Gene, TGF-beta	NM_001003652.1:4500
FGFR3-mRNA	2.58	0.734	1.14	4.01	5.96	2.2	16.2	0.00189	0.251	Wald	Driver Gene, MAPK, PI3K, Ras	NM_022965.2:3170
HDAC1-mRNA	-0.571	0.165	-0.893	-0.248	0.673	0.538	0.842	0.002	0.252	lm.nb	Cell Cycle - Apoptosis, Chromatin Modification, Notch, Transcriptional Misregulation	NM_004964.2:785
HSPB1-mRNA	1.11	0.321	0.481	1.74	2.16	1.4	3.34	0.00204	0.252	lm.nb	MAPK	NM_001540.3:374
ERBB2-mRNA	0.744	0.217	0.319	1.17	1.67	1.25	2.25	0.00217	0.252	lm.nb	Driver Gene	NM_004448.2:2380
DNMT1-mRNA	-0.536	0.156	-0.842	-0.23	0.69	0.558	0.853	0.00217	0.252	lm.nb	Driver Gene	NM_001379.2:1495
PIK3R1-mRNA	0.625	0.182	0.268	0.982	1.54	1.2	1.98	0.00217	0.252	lm.nb	Cell Cycle - Apoptosis, Driver Gene, JAK-STAT, PI3K, Ras	NM_181504.2:1105
GNG12-mRNA	0.83	0.242	0.356	1.3	1.78	1.28	2.47	0.00218	0.252	lm.nb	MAPK, PI3K, Ras	NM_018841.3:245
FUBP1-mRNA	-0.349	0.103	-0.551	-0.147	0.785	0.682	0.903	0.00241	0.267	lm.nb	Driver Gene	NM_003902.3:820
FGF1-mRNA	1.76	0.519	0.74	2.78	3.38	1.67	6.85	0.00245	0.267	lm.nb	MAPK, PI3K, Ras	NM_033137.1:315
SOST-mRNA	-1.31	0.385	-2.06	-0.554	0.404	0.239	0.681	0.00247	0.267	Wald	Wnt	NM_025237.2:980
CHEK1-mRNA	-0.692	0.205	-1.09	-0.29	0.619	0.468	0.818	0.00253	0.268	lm.nb	Cell Cycle - Apoptosis	NM_001114121.1:2225
TCF3-mRNA	-0.953	0.284	-1.51	-0.397	0.517	0.351	0.76	0.00261	0.272	lm.nb	Transcriptional Misregulation	NM_003200.2:4325
PLD1-mRNA	1.32	0.396	0.546	2.1	2.5	1.46	4.28	0.00274	0.274	lm.nb	Ras	NM_002662.3:1265
PLAT-mRNA	1.08	0.323	0.446	1.71	2.11	1.36	3.28	0.00274	0.274	lm.nb	Transcriptional Misregulation	NM_000931.2:1334
GADD45B-mRNA	0.743	0.225	0.303	1.18	1.67	1.23	2.27	0.00294	0.289	lm.nb	Cell Cycle - Apoptosis, MAPK	NM_015675.2:365
HGF-mRNA	0.964	0.293	0.39	1.54	1.95	1.31	2.9	0.00306	0.295	lm.nb	PI3K, Ras	NM_000601.4:550
PML-mRNA	0.62	0.189	0.25	0.991	1.54	1.19	1.99	0.00315	0.298	lm.nb	Transcriptional Misregulation	NM_002675.3:281
TGFB1-mRNA	0.984	0.301	0.395	1.57	1.98	1.31	2.98	0.00323	0.301	lm.nb	Cell Cycle - Apoptosis, MAPK, TGF-beta	NM_000660.3:1260
LAMC2-mRNA	-1.59	0.486	-2.55	-0.641	0.331	0.171	0.641	0.00331	0.301	Wald	PI3K	NM_005562.2:2819
PAX5-mRNA	-0.645	0.198	-1.03	-0.257	0.639	0.488	0.837	0.00334	0.301	lm.nb	Driver Gene, Transcriptional Misregulation	NM_016734.1:2288
FOXO4-mRNA	0.615	0.19	0.243	0.986	1.53	1.18	1.98	0.0035	0.303	lm.nb	Ras	NM_005938.2:35
MCM4-mRNA	-0.664	0.205	-1.07	-0.262	0.631	0.478	0.834	0.0035	0.303	lm.nb	Cell Cycle - Apoptosis	NM_182746.1:1200
HES1-mRNA	1.66	0.514	0.655	2.67	3.17	1.57	6.37	0.00354	0.303	lm.nb	Notch	NM_005524.2:860
MAPK10-mRNA	1.93	0.599	0.757	3.11	3.82	1.69	8.61	0.00362	0.305	lm.nb	MAPK, Ras, Wnt	NM_002753.2:2080
FLNC-mRNA	1.14	0.356	0.44	1.84	2.2	1.36	3.57	0.00386	0.312	lm.nb	MAPK	NM_001127487.1:7144
HDAC2-mRNA	-0.611	0.191	-0.985	-0.236	0.655	0.505	0.849	0.00387	0.312	lm.nb	Cell Cycle - Apoptosis, Chromatin Modification, Notch, Transcriptional Misregulation	NM_001527.1:930
BCL2A1-mRNA	-0.984	0.308	-1.59	-0.381	0.505	0.333	0.768	0.00387	0.312	lm.nb	Transcriptional Misregulation	NM_004049.2:80
HSPA2-mRNA	1.39	0.435	0.533	2.24	2.61	1.45	4.72	0.00399	0.316	lm.nb	MAPK	NM_021979.3:2095
HDAC5-mRNA	0.482	0.153	0.183	0.781	1.4	1.14	1.72	0.00423	0.322	lm.nb	Chromatin Modification	NM_005474.4:3160
PIM1-mRNA	1.07	0.339	0.407	1.74	2.1	1.33	3.33	0.00424	0.322	lm.nb	JAK-STAT	NM_002648.2:1630
SOS2-mRNA	0.419	0.133	0.159	0.678	1.34	1.12	1.6	0.00424	0.322	lm.nb	JAK-STAT, MAPK, PI3K, Ras	NM_006939.2:3845
FANCA-mRNA	-0.975	0.312	-1.59	-0.364	0.509	0.333	0.777	0.00455	0.336	lm.nb	DNA Damage - Repair	NM_000135.2:265
MPL-mRNA	-1.57	0.5	-2.55	-0.592	0.336	0.17	0.664	0.00456	0.336	Wald	Driver Gene, JAK-STAT	NM_005373.2:895
PRKAR2B-mRNA	1.99	0.636	0.74	3.23	3.96	1.67	9.41	0.00462	0.336	lm.nb	Cell Cycle - Apoptosis	NM_002736.2:1350
HIST1H3B-mRNA	-0.814	0.262	-1.33	-0.301	0.569	0.399	0.812	0.00478	0.343	lm.nb	Driver Gene, Transcriptional Misregulation	NM_003537.3:335
MYB-mRNA	-1.09	0.356	-1.79	-0.397	0.468	0.289	0.76	0.00519	0.367	lm.nb	PI3K	NM_005375.2:3145
FOS-mRNA	1.48	0.489	0.524	2.44	2.8	1.44	5.44	0.00577	0.4	lm.nb	MAPK	NM_005252.2:1475
BID-mRNA	-0.614	0.203	-1.01	-0.216	0.653	0.496	0.861	0.00586	0.4	lm.nb	Cell Cycle - Apoptosis	NM_197966.1:2095
CCR7-mRNA	1.82	0.603	0.638	3	3.53	1.56	8	0.00592	0.4	lm.nb	Transcriptional Misregulation	NM_001838.2:1610
HELLS-mRNA	-0.564	0.187	-0.931	-0.198	0.676	0.525	0.872	0.00595	0.4	lm.nb	Chromatin Modification	NM_018063.3:2040
CDKN1B-mRNA	0.582	0.194	0.202	0.962	1.5	1.15	1.95	0.00616	0.409	lm.nb	Cell Cycle - Apoptosis, PI3K, Transcriptional Misregulation	NM_004064.2:365
SKP2-mRNA	-0.314	0.105	-0.52	-0.108	0.804	0.697	0.928	0.00635	0.416	lm.nb	Cell Cycle - Apoptosis	NM_005983.2:615
CASP3-mRNA	-0.579	0.194	-0.959	-0.198	0.67	0.514	0.872	0.00651	0.422	lm.nb	Cell Cycle - Apoptosis, MAPK	NM_032991.2:685
MAD2L2-mRNA	-0.415	0.141	-0.691	-0.138	0.75	0.619	0.909	0.00713	0.456	lm.nb	Cell Cycle - Apoptosis, DNA Damage - Repair	NM_001127325.1:290
FGFR2-mRNA	1.65	0.562	0.546	2.75	3.13	1.46	6.72	0.0073	0.458	lm.nb	Driver Gene, MAPK, PI3K, Ras	NM_000141.4:647
MMP9-mRNA	-1.89	0.646	-3.16	-0.624	0.27	0.112	0.649	0.00739	0.458	lm.nb	Transcriptional Misregulation	NM_004994.2:1530
TGFBR2-mRNA	0.874	0.299	0.288	1.46	1.83	1.22	2.75	0.00742	0.458	lm.nb	MAPK, TGF-beta, Transcriptional Misregulation	NM_001024847.1:1760
BRCA1-mRNA	-0.424	0.148	-0.714	-0.135	0.745	0.61	0.91	0.00829	0.506	lm.nb	DNA Damage - Repair, Driver Gene, PI3K	NM_007305.2:1275
ARNT2-mRNA	0.903	0.319	0.277	1.53	1.87	1.21	2.89	0.00933	0.563	lm.nb	Transcriptional Misregulation	NM_014862.3:5260
RUNX1T1-mRNA	2.14	0.762	0.647	3.64	4.41	1.57	12.4	0.00973	0.574	lm.nb	Transcriptional Misregulation	NM_004349.2:1085
RELA-mRNA	0.379	0.135	0.115	0.644	1.3	1.08	1.56	0.00973	0.574	lm.nb	Cell Cycle - Apoptosis, MAPK, PI3K, Ras, Transcriptional Misregulation	NM_021975.3:1990
IL10-mRNA	-1.53	0.549	-2.61	-0.455	0.346	0.164	0.73	0.0102	0.595	lm.nb	JAK-STAT	NM_000572.2:230
SMARCA4-mRNA	-0.356	0.128	-0.607	-0.105	0.781	0.656	0.93	0.0104	0.602	lm.nb	Driver Gene	NM_003072.3:5400
STAT4-mRNA	1.58	0.573	0.459	2.7	2.99	1.37	6.52	0.0109	0.621	lm.nb	JAK-STAT	NM_003151.2:789
E2F1-mRNA	-0.532	0.193	-0.911	-0.154	0.692	0.532	0.899	0.011	0.623	lm.nb	Cell Cycle - Apoptosis	NM_005225.1:935
POLE2-mRNA	-0.681	0.249	-1.17	-0.193	0.624	0.445	0.875	0.0115	0.643	lm.nb	DNA Damage - Repair	NM_002692.2:1420
GTF2H3-mRNA	-0.488	0.179	-0.839	-0.137	0.713	0.559	0.909	0.0118	0.654	lm.nb	DNA Damage - Repair	NM_001516.3:70
PIK3R5-mRNA	1.2	0.443	0.335	2.07	2.3	1.26	4.2	0.012	0.658	lm.nb	Cell Cycle - Apoptosis, JAK-STAT, PI3K, Ras	NM_001142633.1:3335
PPP2CB-mRNA	0.441	0.163	0.122	0.76	1.36	1.09	1.69	0.0121	0.658	lm.nb	PI3K, TGF-beta	NM_001009552.1:1075
ZBTB16-mRNA	1.81	0.669	0.5	3.12	3.51	1.41	8.71	0.0123	0.659	lm.nb	Transcriptional Misregulation	NM_006006.4:1585
PTPN5-mRNA	1.7	0.629	0.468	2.94	3.25	1.38	7.65	0.0127	0.672	Wald	MAPK	NM_001039970.1:2354
MCM5-mRNA	-0.517	0.192	-0.894	-0.14	0.699	0.538	0.907	0.0128	0.674	lm.nb	Cell Cycle - Apoptosis	NM_006739.3:1580
PPP3CB-mRNA	0.547	0.204	0.147	0.947	1.46	1.11	1.93	0.013	0.677	lm.nb	Cell Cycle - Apoptosis, MAPK, Wnt	NM_001142354.1:1690
FGF6-mRNA	-0.966	0.36	-1.67	-0.26	0.512	0.314	0.835	0.0133	0.679	Wald	MAPK, PI3K, Ras	NM_020996.1:420
NGFR-mRNA	1.56	0.583	0.416	2.7	2.95	1.33	6.5	0.0133	0.679	lm.nb	PI3K, Ras, Transcriptional Misregulation	NM_002507.1:2705
PLA2G4E-mRNA	-1.19	0.444	-2.06	-0.318	0.439	0.24	0.802	0.0135	0.682	Wald	MAPK, Ras	NM_001206670.1:4174
CYLD-mRNA	0.577	0.217	0.152	1	1.49	1.11	2	0.0137	0.687	lm.nb	Driver Gene	NM_015247.1:2890
GADD45A-mRNA	0.704	0.265	0.184	1.22	1.63	1.14	2.33	0.0139	0.687	lm.nb	Cell Cycle - Apoptosis, MAPK	NM_001924.2:865
GRIN2A-mRNA	1.8	0.684	0.455	3.14	3.47	1.37	8.8	0.0151	0.743	Wald	Ras	NM_000833.3:4497
AKT1-mRNA	0.366	0.141	0.0907	0.642	1.29	1.06	1.56	0.0155	0.755	lm.nb	Cell Cycle - Apoptosis, Driver Gene, JAK-STAT, MAPK, PI3K, Ras	NM_005163.2:1772
MAPK3-mRNA	0.449	0.173	0.11	0.788	1.37	1.08	1.73	0.0157	0.759	lm.nb	MAPK, PI3K, Ras, TGF-beta	NM_001040056.1:580
PRKCA-mRNA	1.01	0.391	0.244	1.78	2.02	1.18	3.43	0.0163	0.777	lm.nb	MAPK, PI3K, Ras, Wnt	NM_002737.2:5560
TNFAIP3-mRNA	0.923	0.358	0.221	1.63	1.9	1.17	3.09	0.0166	0.781	lm.nb	Driver Gene	NM_006290.2:260
MSH6-mRNA	-0.581	0.226	-1.02	-0.139	0.669	0.492	0.908	0.0166	0.781	lm.nb	Driver Gene	NM_000179.1:3525
CIC-mRNA	0.465	0.181	0.111	0.82	1.38	1.08	1.77	0.0168	0.781	lm.nb	Driver Gene	NM_015125.3:1290
PLA2G4C-mRNA	1.01	0.395	0.239	1.79	2.02	1.18	3.46	0.017	0.783	lm.nb	MAPK, Ras	NM_003706.2:2310
EZH2-mRNA	-0.381	0.149	-0.672	-0.0894	0.768	0.628	0.94	0.0171	0.783	lm.nb	Driver Gene	NM_004456.3:190
MMP7-mRNA	1.56	0.613	0.358	2.76	2.95	1.28	6.78	0.0178	0.805	lm.nb	Wnt	NM_002423.3:311
CASP8-mRNA	0.335	0.132	0.0768	0.594	1.26	1.05	1.51	0.0179	0.805	lm.nb	Cell Cycle - Apoptosis, Driver Gene	NM_001228.4:301
PAX3-mRNA	-1.63	0.645	-2.89	-0.363	0.324	0.135	0.777	0.019	0.847	Wald	Transcriptional Misregulation	NM_013942.3:705
HHIP-mRNA	1.68	0.671	0.367	3	3.21	1.29	7.99	0.0197	0.872	Wald	Hedgehog	NM_022475.1:2135
CAPN2-mRNA	0.666	0.267	0.142	1.19	1.59	1.1	2.28	0.0201	0.882	lm.nb	Cell Cycle - Apoptosis	NM_001748.4:2085
ITGA3-mRNA	0.709	0.286	0.149	1.27	1.63	1.11	2.41	0.0204	0.887	lm.nb	PI3K	NM_005501.2:1138
CACNB2-mRNA	2.3	0.925	0.487	4.11	4.92	1.4	17.3	0.0206	0.889	Wald	MAPK	NM_000724.3:2610
NOTCH3-mRNA	0.533	0.216	0.111	0.956	1.45	1.08	1.94	0.0209	0.893	lm.nb	Notch	NM_000435.2:1965
SMAD4-mRNA	0.325	0.132	0.0668	0.584	1.25	1.05	1.5	0.0212	0.896	lm.nb	Cell Cycle - Apoptosis, Driver Gene, TGF-beta, Wnt	NM_005359.3:1370
SFRP4-mRNA	1.41	0.57	0.292	2.53	2.66	1.22	5.76	0.0213	0.896	Wald	Wnt	NM_003014.2:1060
RHOA-mRNA	0.285	0.117	0.0553	0.514	1.22	1.04	1.43	0.0228	0.953	lm.nb	Ras, TGF-beta, Wnt	NM_001664.2:1230
IL2RB-mRNA	-0.777	0.32	-1.4	-0.15	0.584	0.378	0.901	0.023	0.953	lm.nb	JAK-STAT, PI3K, Transcriptional Misregulation	NM_000878.2:1980
NOXA-mRNA	-0.582	0.24	-1.05	-0.111	0.668	0.482	0.926	0.0232	0.955	lm.nb		NM_021127.2:7
WNT11-mRNA	-3.14	1.3	-5.69	-0.586	0.114	0.0194	0.666	0.024	0.979	loglinear	Hedgehog, Wnt	NM_004626.2:960
RPS27A-mRNA	-0.339	0.141	-0.616	-0.0627	0.79	0.653	0.957	0.0243	0.983	lm.nb	DNA Damage - Repair	NM_002954.5:650
FZD10-mRNA	0.363	0.153	0.0638	0.663	1.29	1.05	1.58	0.0258	1	loglinear	Wnt	NM_007197.2:1810
NFKB1-mRNA	-0.496	0.209	-0.907	-0.0857	0.709	0.533	0.942	0.0262	1	lm.nb	Cell Cycle - Apoptosis, MAPK, PI3K, Ras, Transcriptional Misregulation	NM_003998.2:1675
FGF12-mRNA	1.45	0.613	0.25	2.65	2.73	1.19	6.29	0.0266	1	Wald	MAPK, PI3K, Ras	NM_004113.4:685
ETS2-mRNA	0.56	0.237	0.0952	1.03	1.47	1.07	2.04	0.0267	1	lm.nb	Ras	NM_005239.4:1175
BAP1-mRNA	0.262	0.112	0.0426	0.481	1.2	1.03	1.4	0.0279	1	lm.nb	Driver Gene	NM_004656.2:240
AKT3-mRNA	0.764	0.327	0.122	1.41	1.7	1.09	2.65	0.0284	1	lm.nb	Cell Cycle - Apoptosis, JAK-STAT, MAPK, PI3K, Ras	NM_181690.1:755
BAK-mRNA	-0.328	0.142	-0.606	-0.0501	0.797	0.657	0.966	0.0296	1	lm.nb		NM_001188.2:1540
FGF18-mRNA	-0.864	0.373	-1.59	-0.133	0.55	0.331	0.912	0.0297	1	Wald	MAPK, PI3K, Ras	NM_003862.1:850
AMER1-mRNA	0.507	0.221	0.0739	0.94	1.42	1.05	1.92	0.0308	1	lm.nb	Driver Gene	NM_152424.3:5755
PLA2G5-mRNA	0.547	0.238	0.0797	1.01	1.46	1.06	2.02	0.0308	1	loglinear	Ras	NM_000929.2:1375
PIK3CB-mRNA	0.37	0.162	0.0526	0.687	1.29	1.04	1.61	0.0314	1	lm.nb	Cell Cycle - Apoptosis, JAK-STAT, PI3K, Ras	NM_006219.1:2945
PHF6-mRNA	-0.458	0.201	-0.852	-0.0646	0.728	0.554	0.956	0.0317	1	lm.nb	Driver Gene	NM_032335.3:85
TBL1XR1-mRNA	-0.44	0.193	-0.818	-0.0615	0.737	0.567	0.958	0.0319	1	lm.nb	Wnt	NM_024665.4:915
MAP3K12-mRNA	0.859	0.378	0.117	1.6	1.81	1.08	3.03	0.0325	1	lm.nb	Chromatin Modification, MAPK	NM_006301.2:800
BCOR-mRNA	-0.386	0.171	-0.721	-0.0511	0.765	0.607	0.965	0.0333	1	lm.nb	Driver Gene	NM_001123383.1:1630
APH1B-mRNA	0.45	0.2	0.0577	0.843	1.37	1.04	1.79	0.034	1	lm.nb	Notch	NM_001145646.1:2930
PAK3-mRNA	1.13	0.506	0.143	2.13	2.2	1.1	4.36	0.0348	1	Wald	Ras	NM_002578.2:1830
RFC4-mRNA	-0.401	0.18	-0.754	-0.0484	0.757	0.593	0.967	0.0354	1	lm.nb	DNA Damage - Repair	NM_181573.2:1035
BRCA2-mRNA	-0.523	0.236	-0.986	-0.0611	0.696	0.505	0.959	0.0362	1	lm.nb	DNA Damage - Repair, Driver Gene	NM_000059.3:115
CDC25C-mRNA	-0.588	0.267	-1.11	-0.0659	0.665	0.463	0.955	0.0371	1	lm.nb	Cell Cycle - Apoptosis	NM_001790.2:1055
HIST1H3H-mRNA	-0.497	0.225	-0.938	-0.0556	0.709	0.522	0.962	0.0371	1	lm.nb	Transcriptional Misregulation	NM_003536.2:355
THBS1-mRNA	0.894	0.407	0.096	1.69	1.86	1.07	3.23	0.038	1	lm.nb	PI3K, TGF-beta	NM_003246.2:3465
ACVR2A-mRNA	0.941	0.429	0.0989	1.78	1.92	1.07	3.44	0.0384	1	lm.nb	TGF-beta	NM_001616.3:1245
IFNA7-mRNA	-1.09	0.496	-2.06	-0.116	0.47	0.24	0.923	0.0386	1	Wald	JAK-STAT, PI3K	NM_021057.2:0
CDC14A-mRNA	0.373	0.171	0.0383	0.707	1.29	1.03	1.63	0.0389	1	lm.nb	Cell Cycle - Apoptosis	NM_033313.2:1400
MLLT3-mRNA	0.804	0.369	0.0804	1.53	1.75	1.06	2.88	0.0395	1	lm.nb	Transcriptional Misregulation	NM_004529.2:1480
CSF3R-mRNA	0.996	0.459	0.0953	1.9	1.99	1.07	3.72	0.0404	1	lm.nb	JAK-STAT, PI3K	NM_156038.2:90
CSF1R-mRNA	0.981	0.454	0.0912	1.87	1.97	1.07	3.66	0.0409	1	lm.nb	Driver Gene, PI3K, Ras, Transcriptional Misregulation	NM_005211.2:3775
PBX3-mRNA	0.417	0.193	0.0374	0.796	1.33	1.03	1.74	0.0415	1	lm.nb	Transcriptional Misregulation	NM_006195.5:2050
KLF4-mRNA	0.949	0.442	0.084	1.81	1.93	1.06	3.52	0.0418	1	lm.nb	Driver Gene	NM_004235.4:1980
PTPRR-mRNA	1.55	0.722	0.138	2.97	2.94	1.1	7.83	0.0422	1	Wald	MAPK	NM_001207015.1:1652
FST-mRNA	1.51	0.704	0.134	2.89	2.85	1.1	7.42	0.0423	1	Wald	TGF-beta	NM_006350.2:575
MET-mRNA	-1.3	0.605	-2.48	-0.111	0.407	0.179	0.926	0.0424	1	lm.nb	Driver Gene, PI3K, Ras, Transcriptional Misregulation	NM_000245.2:405
RAD51-mRNA	-0.526	0.246	-1.01	-0.0448	0.694	0.497	0.969	0.0425	1	lm.nb	DNA Damage - Repair	NM_133487.2:566
GNG7-mRNA	1.3	0.605	0.111	2.48	2.46	1.08	5.6	0.0428	1	Wald	PI3K, Ras	NM_052847.1:3920
ATRX-mRNA	0.316	0.148	0.0262	0.605	1.24	1.02	1.52	0.0429	1	lm.nb	Driver Gene	NM_000489.3:139
WIF1-mRNA	2.07	0.975	0.156	3.98	4.19	1.11	15.8	0.045	1	Wald	Wnt	NM_007191.2:765
TTK-mRNA	-0.509	0.245	-0.99	-0.0278	0.703	0.504	0.981	0.049	1	lm.nb	Cell Cycle - Apoptosis	NM_003318.3:1200
PLA2G2A-mRNA	1.36	0.657	0.0721	2.65	2.57	1.05	6.27	0.0494	1	lm.nb	Ras	NM_000300.2:715
GNAS-mRNA	0.307	0.148	0.0159	0.597	1.24	1.01	1.51	0.0497	1	lm.nb	Driver Gene	NM_080425.1:1910
